# Bidirectional Mendelian randomization supports bidirectional causality between telomere length and clonal hematopoiesis of intermediate potential

**DOI:** 10.1101/2021.02.26.21252199

**Authors:** Tetsushi Nakao, Alexander G. Bick, Margaret A. Taub, Seyedeh M. Zekavat, Md M. Uddin, Abhishek Niroula, Cara L. Carty, John Lane, Michael C. Honigberg, Joshua S. Weinstock, Akhil Pampana, Christopher J. Gibson, Gabriel K. Griffin, Shoa L. Clarke, Romit Bhattacharya, Themistocles L. Assimes, Leslie S. Emery, Adrienne M. Stilp, Quenna Wong, Jai Broome, Cecelia A. Laurie, Alyna T. Khan, Albert V. Smith, Thomas W. Blackwell, Zachary T. Yoneda, Juan M. Peralta, Donald W. Bowden, Marguerite R. Irvin, Meher Boorgula, Wei Zhao, Lisa R. Yanek, Kerri L. Wiggins, James E. Hixson, C. Charles Gu, Gina M. Peloso, Dan M. Roden, Muagututi’a S. Reupena, Chii-Min Hwu, Dawn L. DeMeo, Kari E. North, Shannon Kelly, Solomon K. Musani, Joshua C. Bis, Donald M. Lloyd-Jones, Jill M. Johnsen, Michael Preuss, Russell P. Tracy, Patricia A. Peyser, Dandi Qiao, Pinkal Desai, Joanne E. Curran, Barry I. Freedman, Hemant K. Tiwari, Sameer Chavan, Jennifer A. Smith, Nicholas L. Smith, Tanika N. Kelly, Bertha Hildalgo, L. Adrienne Cupples, Daniel E. Weeks, Nicola L. Hawley, Ryan L. Minster, The Samoan Obesity, Lifestyle and Genetic Adaptations Study (OLaGA) Group, Ranjan Deka, Take T. Naseri, Lisa de las Fuentes, Laura M. Raffield, Alanna C. Morrison, Paul S. Vries, Christie M. Ballantyne, Eimear E. Kenny, Stephen S. Rich, Eric A. Whitsel, Michael H. Cho, M. Benjamin Shoemaker, Betty S. Pace, John Blangero, Nicholette D. Palmer, Braxton D. Mitchell, Alan R. Shuldiner, Kathleen C. Barnes, Susan Redline, Sharon L.R. Kardia, Gonçalo R. Abecasis, Lewis C. Becker, Susan R. Heckbert, Jiang He, Wendy Post, Donna K. Arnett, Ramachandran S. Vasan, Dawood Darbar, Scott T. Weiss, Stephen T. McGarvey, Mariza de Andrade, Yii-Der Ida Chen, Robert C. Kaplan, Deborah A. Meyers, Brian S. Custer, Adolfo Correa, Bruce M. Psaty, Myriam Fornage, JoAnn E. Manson, Eric Boerwinkle, Barbara A. Konkle, Ruth J.F. Loos, Jerome I. Rotter, Edwin K. Silverman, Charles Kooperberg, Siddhartha Jaiswal, Peter Libby, Patrick T. Ellinor, Nathan Pankratz, Benjamin L. Ebert, Alexander P. Reiner, Rasika A. Mathias, Ron Do, NHLBI Trans-Omics for Precision Medicine (TOPMed) Consortium, Pradeep Natarajan

## Abstract

Human genetic studies support an inverse causal relationship between leukocyte telomere length (LTL) and coronary artery disease (CAD), but directionally mixed effects for LTL and diverse malignancies. Clonal hematopoiesis of indeterminate potential (CHIP), characterized by expansion of hematopoietic cells bearing leukemogenic mutations, predisposes both hematologic malignancy and CAD. *TERT* (which encodes telomerase reverse transcriptase) is the most significantly associated germline locus for CHIP in genome-wide association studies. Here, we investigated the relationship between CHIP, LTL, and CAD in Trans-Omics for Precision Medicine (TOPMed) program (N=63,302) and UK Biobank (N=48,658). Bidirectional Mendelian randomization studies were consistent with LTL lengthening increasing propensity to develop CHIP, but CHIP then in turn hastening LTL shortening. We also demonstrated evidence of modest mediation between CHIP and CAD by LTL. Our data promote an understanding of potential causal relationships across CHIP and LTL toward prevention of CAD.
