## Supplementary Table 4 for "Bidirectional Mendelian randomization supports bidirectional causality between telomere length and clonal hematopoiesis of intermediate potential"

### Sheet: Supplementary Table 4
Supplementary Table 4: TOPMed cohorts included in this study
			N	Age	Sex	CAD Study					TOPMed Sequencing Funding
Study Abreviation	TOPMed Study	dbGaP Accession		(mean (SD))	Male (%)	N	Case (%)	Sequencing Center	Informed Consent	Study Acknowledgements
Overall			63302	54.37 (18.07)	26795 (42.3)	19826	3931 (19.8)
WHI	Women's Health Intiative	phs001237	10919	68.67 (6.91)	0 (0.0)	7350	1558 (21.2)	University of Washington Northwest Genomics Center	All WHI participants provided informed consent and the study was approved by the Institutional Review Board (IRB) of the Fred Hutchinson Cancer Research Center.	The WHI program is funded by the National Heart, Lung, and Blood Institute, National Institutes of Health, U.S. Department of Health and Human Services through contracts HHSN268201600018C, HHSN268201600001C, HHSN268201600002C, HHSN268201600003C, and HHSN268201600004C.	HHSN268201600032I
COPDGene	Genetic Epidemiology of COPD	phs000951	10041	59.23 (9.12)	5353 (53.3)			University of Washington Northwest Genomics Center, Broad Institute	All COPDGene participants provided written informed consent, and the study was approved by the Institutional Review Boards of the participating clinical centers.	The COPDGene project described was supported by Award Number U01 HL089897 and Award Number U01 HL089856 from the National Heart, Lung, and Blood Institute. The content is solely the responsibility of the authors and does not necessarily represent the official views of the National Heart, Lung, and Blood Institute or the National Institutes of Health. The COPDGene project is also supported by the …	3R01HL089856-08S1
MESA	Multi-Ethnic Study of Atherosclerosis	phs001416	4429	60.95 (9.77)	2139 (48.3)	4149	461 (11.1)	Broad Institute of MIT and Harvard Genomics Platform	All MESA participants provided written informed consent, and the study was approved by the Institutional Review Boards at The Lundquist Institute (formerly Los Angeles BioMedical Research Institute) at Harbor-UCLA Medical Center, University of Washington, Wake Forest School of Medicine, Northwestern University, University of Minnesota, Columbia University, and Johns Hopkins University.	MESA and the MESA SHARe project are conducted and supported by the National Heart, Lung, and Blood Institute (NHLBI) in collaboration with MESA investigators. Support for MESA is provided by contracts HHSN268201500003I, N01-HC-95159, N01-HC-95160, N01-HC-95161, N01-HC-95162, N01-HC-95163, N01-HC-95164, N01-HC-95165, N01-HC-95166, N01-HC-95167, N01-HC-95168, N01-HC-95169, UL1-TR-000040, UL1-TR-001…	HHSN268201500014C
BioMe	Mount Sinai BioMe Biobank	phs001644	3991	57.03 (14.67)	1596 (40.0)			New York Genome Center	All subjects provided informed consent and the study was approved by the Institutional Review Board (IRB) of Mount Sinai School of Medicine.	The Mount Sinai BioMe Biobank has been supported by The Andrea and Charles Bronfman Philanthropies and in part by Federal funds from the NHLBI and NHGRI (U01HG00638001; U01HG007417; X01HL134588). We thank all participants in the Mount Sinai Biobank. We also thank all our recruiters who have assisted and continue to assist in data collection and management and are grateful for the computational re…	HHSN268201500016C
MLOF	My Life, Our Future: Genotyping for Progress in Hemophilia	phs001515	3727	26.01 (19.38)	3584 (96.2)			Washington University McDonnell Genome Institute	Participants, and for children, their parents, gave written informed consent, which received human subjects Institutional Review Board approval at each hemophilia treatment center local clinical site.	The My Life, Our Future samples and data are made possible through the partnership of Bloodworks Northwest, the American Thrombosis and Hemostasis Network, the National Hemophilia Foundation, and Bioverativ. We gratefully acknowledge the hemophilia treatment centers and their patients who provided biological samples and phenotypic data.	HHSN268201600037I
ARIC	Atherosclerosis Risk in Communities Study	phs001211	3502	58.15 (5.90)	1691 (48.3)	3176	681 (21.4)	Baylor College of Medicine Human Genome Sequencing Center	All participants provided written informed consent, and the study was approved by the Institutional Review Boards at the field centers and Collaborative Studies Coordinating Center at the University of North Carolina at Chapel Hill.	The Atherosclerosis Risk in Communities study has been funded in whole or in part with Federal funds from the National Heart, Lung, and Blood Institute, National Institutes of Health, Department of Health and Human Services (contract numbers HHSN268201700001I, HHSN268201700002I, HHSN268201700003I, HHSN268201700004I and HHSN268201700005I). The authors thank the staff and participants of the ARIC s…	HHSN268201600032I
CARDIA	Whole Genome Sequence Analysis in Early Cerebral Small Vessel Disease	phs001612	3196	44.99 (7.00)	1377 (43.1)			Baylor College of Medicine Human Genome Sequencing Center	All CARDIA participants provided informed consent, and the study was approved by the Institutional Review Boards of the University of Alabama at Birmingham and the University of Texas Health Science Center at Houston.	The Coronary Artery Risk Development in Young Adults Study (CARDIA) is conducted and supported by the National Heart, Lung, and Blood Institute (NHLBI) in collaboration with the University of Alabama at Birmingham (HHSN268201800005I & HHSN268201800007I), Northwestern University (HHSN268201800003I), University of Minnesota (HHSN268201800006I), and Kaiser Foundation Research Institute (HHSN26820180…	HHSN268201500016C
CHS	Cardiovascular Health Study	phs001368	2704	73.96 (5.64)	1183 (43.8)	2173	1095 (50.4)	University of Washington Northwest Genomics Center	All CHS participants provided informed consent, and the study was approved by the Institutional Review Board of University Washington.	Cardiovascular Health Study: This research was supported by contracts HHSN268201200036C, HHSN268200800007C, HHSN268201800001C, N01HC55222, N01HC85079, N01HC85080, N01HC85081, N01HC85082, N01HC85083, N01HC85086, 75N92021D00006, and grants U01HL080295 and U01HL130114 from the National Heart, Lung, and Blood Institute (NHLBI), with additional contribution from the National Institute of Neurological …	HHSN268201600032I
JHS	Jackson Heart Study	phs000964	2180	56.69 (11.86)	825 (37.8)	1611	72 (4.5)	University of Washington Northwest Genomics Center	All JHS participants provided informed consent, and the study was approved by the Institutional Review Boards of the University of Mississippi Medical Center, Jackson State University and Tougaloo College.	The Jackson Heart Study (JHS) is supported and conducted in collaboration with Jackson State University (HHSN268201800013I), Tougaloo College (HHSN268201800014I), the Mississippi State Department of Health (HHSN268201800015I) and the University of Mississippi Medical Center (HHSN268201800010I, HHSN268201800011I and HHSN268201800012I) contracts from the National Heart, Lung, and Blood Institute (N…	3R01HL089856-08S1
REDS-III_Brazil	Recipient Epidemiology and Donor Evaluation Study-III	phs001468	2087	19.35 (13.51)	984 (47.1)			Broad Institute of MIT and Harvard Genomics Platform	Written informed consent was obtained from all participants under a protocol reviewed by institutional review boards at the Vitalant Research Institute and Medical School of the University of São Paulo as well as the NHLBI REDS-III Observational Study Monitoring Board.		HHSN268201500014C
SARP	Severe Asthma Research Program	phs001446	1654	36.19 (17.34)	637 (38.5)			Broad Institute of MIT and Harvard Genomics Platform	Informed consent was obtained from the legal guardians of each child and verbal and written consent was obtained from participating children. The protocol was approved by each clinical center’s Institutional Review Board.		HHSN268201500014C
HCHS_SOL	Hispanic Community Health Study - Study of Latinos	phs001395	1473	47.11 (14.17)	563 (38.2)			University of Washington Northwest Genomics Center	All HCHS/SOL participants provided informed consent, and the study was approved by the Institutional Review Board of local field centers, coordinating center and laboratories.	The Hispanic Community Health Study/Study of Latinos is a collaborative study supported by contracts from the National Heart, Lung, and Blood Institute (NHLBI) to the University of North Carolina (HHSN268201300001I / N01-HC-65233), University of Miami (HHSN268201300004I / N01-HC-65234), Albert Einstein College of Medicine (HHSN268201300002I / N01-HC-65235), University of Illinois at Chicago – HHS…	HHSN268201600032I
ECLIPSE	Evaluation of COPD Longitudinally to Identify Predictive Surrogate End-points	phs001472	1425	62.59 (7.69)	907 (63.6)			Washington University McDonnell Genome Institute	All ECLIPSE participants provided written informed consent, and the study was approved by the Institutional Review Boards of the participating clinical centers.	The ECLIPSE study (NCT00292552) was sponsored by GlaxoSmithKline. The ECLIPSE investigators included: ECLIPSE Investigators — Bulgaria: Y. Ivanov, Pleven; K. Kostov, Sofia. Canada: J. Bourbeau, Montreal; M. Fitzgerald, Vancouver, BC; P. Hernandez, Halifax, NS; K. Killian, Hamilton, ON; R. Levy, Vancouver, BC; F. Maltais, Montreal; D. O'Donnell, Kingston, ON. Czech Republic: J. Krepelka, Prague. D…	HHSN268201600037I
THRV	Taiwan Study of Hypertension using Rare Variants	phs001387	1425	53.29 (9.85)	742 (52.1)			University of Washington Northwest Genomics Center	All subjects provided informed consent and the study was approved by the Institutional Review Board (IRB) of Washington University in St. Louis.	The Rare Variants for Hypertension in Taiwan Chinese (THRV) is supported by the National Heart, Lung, and Blood Institute (NHLBI) grant (R01HL111249) and its participation in TOPMed is supported by an NHLBI supplement (R01HL111249-04S1). THRV is a collaborative study between Washington University in St. Louis, LA BioMed at Harbor UCLA, University of Texas in Houston, Taichung Veterans General Hos…	HHSN268201600032I
Mayo_VTE	Mayo Clinic Venous Thromboembolism Study	phs001402	1256	57.07 (16.90)	589 (46.9)			University of Washington Northwest Genomics Center	All subjects provided informed consent and the study was approved by the Institutional Review Board of the Mayo Clinic.	Funded, in part, by grants from the National Institutes of Health, National Heart, Lung and Blood Institute (HL66216 and HL83141). the National Human Genome Research Institute (HG04735, HG06379), and research support provided by Mayo Foundation.	HHSN268201600032I
Samoan	Samoan Adiposity Study	phs000972	1187	44.68 (11.22)	472 (39.8)			University of Washington Northwest Genomics Center	All Samoan study participants provided written informed consent, and the study was approved by the Institutional Review Board at Brown University, and the Health Research Committee of the Samoa Ministry of Health.	Date collection was funded by NIH grant R01-HL093093. We thank the Samoan participants of the study and local village authorities. We acknowledge the support of the Samoan Ministry of Health and the Samoa Bureau of Statistics for their support of this research.	3R01HL089856-08S1
CRA	The Genetic Epidemiology of Asthma in Costa Rica and the Childhood Asthma Management Program	phs000988	1173	24.58 (15.49)	646 (55.1)			University of Washington Northwest Genomics Center	All subjects in the Genetics of Asthma in Costa Rica Study (GACR) provided informed consent and the study was approved by the Institutional Review Boards of the Hospital Des Ninos in San Juan Costa Rica and Brigham and Women’s Hospital Boston MA.		HHSN268201600032I
VU_AF	Vanderbilt Genetic Basis of Atrial Fibrillation	phs001032	1093	52.89 (11.17)	799 (73.1)			University of Washington Northwest Genomics Center	All subjects provided informed consent and the study was approved by the Institutional Review Board (IRB) of Vanderbilt University.		HHSN268201600032I
FHS	Framingham Heart Study	phs000974	1034	59.47 (16.20)	478 (46.2)	856	43 (5.0)	Broad Institute of MIT and Harvard Genomics Platform	All subjects provided informed consent and the study was approved by the Institutional Review Board (IRB) of Boston University.	The Framingham Heart Study (FHS) acknowledges the support of contracts NO1-HC-25195 and HHSN268201500001I from the National Heart, Lung and Blood Institute and grant supplement R01 HL092577-06S1 for this research. We also acknowledge the dedication of the FHS study participants without whom this research would not be possible.	R01 HL092577-06S1
HyperGEN	Hypertension Genetic Epidemiology Network	phs001293	880	47.64 (12.74)	348 (39.5)			University of Washington Northwest Genomics Center	All HyperGEN participants provided informed consent, and the study was approved by the Institutional Review Board of the University of Kentucky.	The HyperGEN Study is part of the National Heart, Lung, and Blood Institute (NHLBI) Family Blood Pressure Program; collection of the data represented here was supported by grants U01 HL054472 (MN Lab), U01 HL054473 (DCC), U01 HL054495 (AL FC), and U01 HL054509 (NC FC). The HyperGEN: Genetics of Left Ventricular Hypertrophy Study was supported by NHLBI grant R01 HL055673 with whole-genome sequenci…	HHSN268201600032I
GenSalt	Genetic Epidemiology Network of Salt Sensitivity	phs001217	672	38.58 (9.01)	364 (54.2)			University of Washington Northwest Genomics Center	All subjects provided informed consent and the GenSalt study was approved by the Institutional Review Board (IRB) of all participating institutes in the US and China.	The Genetic Epidemiology Network of Salt-Sensitivity (GenSalt) was supported by research grants (U01HL072507, R01HL087263, and R01HL090682) from the National Heart, Lung and Blood Institute, National Institutes of Health, Bethesda, MD.	HHSN268201600032I
HVH	Heart and Vascular Health Study	phs000993	602	65.17 (12.42)	392 (65.1)			University of Washington Northwest Genomics Center	Study approval was granted by the human subjects committee at Group Health, and written informed consent was provided by all study participants.	The Heart and Vascular Health Study was supported by grants HL068986, HL085251, HL095080, and HL073410 from the National Heart, Lung, and Blood Institute.	HHSN268201600032I
GeneSTAR	Genetic Studies of Atherosclerosis Risk	phs001218	567	43.67 (12.86)	241 (42.5)	511	21 (4.1)	Broad Institute of MIT and Harvard, Psomagen, Inc., and Illumina Genomic Services	All participants provided written informed consent and the study was approved by the Johns Hopkins Medicine Institutional Review Board.	GeneSTAR was supported by grants from the NIH/NHLBI (U01 HL72518, HL087698, HL112064, HL59684) and by a grant from the NIH/National Center for Research Resources (M01-RR000052) to the Johns Hopkins General Clinical Research Center.	HHSN268201500014C, 3R01HL112064-04S1, R01HL112064
GENOA	Genetic Epidemiology Network of Arteriopathy	phs001345	345	62.00 (10.11)	98 (28.4)			University of Washington Northwest Genomics Center	Informed consent was obtained from all study participants. The study protocol was approved by the Human Studies Review Boards of the University of Mississippi, the Mayo Clinic, and the University of Texas.	Support for GENOA was provided by the National Heart, Lung and Blood Institute (HL054457, HL054464, HL054481, HL119443, and HL087660) of the National Institutes of Health. GENOA may also require study-specific acknowledgements depending on the phenotypes analyzed (please consult with the GENOA co-author on the paper).	HHSN268201600032I
CFS	Cleveland Family Study - WGS Collaboration	phs000954	304	39.88 (20.81)	147 (48.4)			University of Washington Northwest Genomics Center	All subjects in the CFS provided informed consent and the study was approved by the Institutional Review Board (IRB) of Case Western Reserve University and Mass General Brigham (formerly Partners HealthCare).	The Cleveland Family Study has been supported in part by National Institutes of Health grants [R01-HL046380, KL2-RR024990, R35-HL135818, and R01-HL113338].	3R01HL089856-08S1
BAGS	New Approaches for Empowering Studies of Asthma in Populations of African Descent - Barbados Asthma Genetics Study	phs001143	281	30.17 (16.41)	127 (45.2)			University of Washington Northwest Genomics Center	All subjects gave verbal and written consent as approved by the Johns Hopkins Institutional Review Board (IRB) and the Barbados Ministry of Health.	We gratefully acknowledge the contributions of Pissamai and Trevor Maul, Paul Levett, Anselm Hennis, P. Michele Lashley, Raana Naidu, Malcolm Howitt and Timothy Roach, and the numerous health care providers, and community clinics and co-investigators who assisted in the phenotyping and collection of DNA samples, and the families and patients for generously donating DNA samples to the Barbados Ast…	HHSN268201600032I
Amish	Genetics of Cardiometabolic Health in the Amish	phs000956	259	48.52 (15.87)	120 (46.3)			University of Washington Northwest Genomics Center	All study protocols were approved by the institutional review board at the University of Maryland Baltimore. Informed consent was obtained from each study participant.	The TOPMed component of the Amish Research Program was supported by NIH grants R01 HL121007, U01 HL072515, and R01 AG18728. Email Rhea Cosentino (rcosenti@som.umaryland.edu) for additional input.	3R01HL089856-08S1
GOLDN	Genetics of Lipid Lowering Drugs and Diet Network	phs001359	257	49.72 (15.51)	122 (47.5)			University of Washington Northwest Genomics Center	All GOLDN participants provided informed consent, and the study was approved by the Institutional Review Board of the University of Kentucky.	GOLDN biospecimens, baseline phenotype data, and intervention phenotype data were collected with funding from National Heart, Lung and Blood Institute (NHLBI) grant U01 HL072524. Whole-genome sequencing in GOLDN was funded by NHLBI grant R01 HL104135 and supplement R01 HL104135-04S1.	HHSN268201600032I
DHS	Diabetes Heart Study	phs001412	215	60.53 (8.51)	99 (46.0)			Broad Institute of MIT and Harvard Genomics Platform	All participants provided written informed consent, and study protocols were approved by the institutional review board at Wake Forest School of Medicine.	This work was supported by R01 HL92301, R01 HL67348, R01 NS058700, R01 AR48797, R01 DK071891, R01 AG058921, the General Clinical Research Center of the Wake Forest University School of Medicine (M01 RR07122, F32 HL085989), the American Diabetes Association, and a pilot grant from the Claude Pepper Older Americans Independence Center of Wake Forest University Health Sciences (P60 AG10484).	HHSN268201500014C
SAFS	San Antonio Family Studies	phs001215	181	37.27 (15.28)	68 (37.6)			University of Washington Northwest Genomics Center	All SAFS participants provided informed consent, and the study was approved by Institutional Review Board at the University of Texas Rio Grande Valley.	Collection of the San Antonio Family Study data was supported in part by National Institutes of Health (NIH) grants R01 HL045522, MH078143, MH078111 and MH083824; and whole genome sequencing of SAFS subjects was supported by U01 DK085524 and R01 HL113323. We are very grateful to the participants of the San Antonio Family Study for their continued involvement in our research programs.	HHSN268201600032I
PharmHU	The Pharmacogenomics of Hydroxyurea in Sickle Cell Disease	phs001466	163	8.28 (5.70)	83 (50.9)			Broad Institute of MIT and Harvard Genomics Platform	All participants provided written informed consent and the study was approved by the Baylor College of Medicine IRB.		HHSN268201500014C
EOCOPD	Boston Early-Onset COPD Study	phs000946	74	48.69 (5.84)	21 (28.4)			University of Washington Northwest Genomics Center	All Boston Early-Onset COPD Study participants provided written informed consent, and the study was approved by the Institutional Review Board at Brigham and Women's Hospital.	The Boston Early-Onset COPD Study was supported by R01 HL113264 and U01 HL089856 from the National Heart, Lung, and Blood Institute.	3R01HL089856-08S1
VAFAR	Vanderbilt Atrial Fibrillation Ablation Registry	phs000997	6	65.11 (4.21)	0 (0.0)			University of Washington Northwest Genomics Center	All subjects provided informed consent and the study was approved by the Institutional Review Board (IRB) of Vanderbilt University.		HHSN268201600032I
